# Diarrhea prevalence in a randomized, controlled prospective trial of point-of-use water filters in homes and schools in the Dominican Republic

**DOI:** 10.1101/2020.10.21.20217299

**Authors:** Nathan Tintle, Kristin Van De Griend, Rachel Ulrich, Randall D. Wade, Tena M. Baar, Emma Boven, Carolyn E. A. Cooper, Olivia Couch, Lauren Eekhoff, Benjamin Fry, Grace K. Goszkowicz, Maya A. Hecksel, Adam Heynen, Jade A. Laughlin, Sydney M. Les, Taylor R. Lombard, B. Daniel Munson, Jonas M. Peterson, Eric Schumann, Daniel J. Settecerri, Jacob E. Spry, Matthew J. Summerfield, Meghana Sunder, Daniel R. Wade, Caden G. Zonnefeld, Sarah A. Brokus, Francesco S. Moen, Adam D. Slater, Jonathan W. Peterson, Michael J. Pikaart, Brent P. Krueger, Aaron A. Best

**Affiliations:** Department of Mathematics and Statistics, Dordt University, 700 7^th^ St. NE, Sioux Center, IA 51250; Department of Sociology, Dordt University, 700 7^th^ St. NE, Sioux Center, IA 51250; Department of Mathematical Sciences, Montana State University, P.O. Box 172400, Bozeman, MT 59717; Biology Department, Hope College, 35 E. 12^th^ St., Holland, MI 49423; Chemistry Department, Hope College, 35 E. 12^th^ St., Holland, MI 49423; Department of Biology, Dordt University, 700 7^th^ St. NE, Sioux Center, IA 51250; Geological and Environmental Sciences Department, Hope College, 35 E. 12^th^ St., Holland, MI 49423

**Author notes:** **Corresponding Author:** Aaron A. Best.

**Keywords:** Drinking Water, Point-of-Use Filter, 16S rRNA Community, Diarrhea, Heavy Metals

## Abstract

**Background:** Lack of sustainable access to clean drinking water continues to be an issue of paramount global importance, leading to millions of preventable deaths annually. Best practices for providing sustainable access to clean drinking water, however, remain unclear. Widespread installation of low-cost, in-home, point of use water filtration systems is a promising strategy.

**Methods:** We conducted a prospective, randomized, controlled trial whereby 16 villages were selected and randomly assigned to one of four treatment arms based on the installation location of Sawyer^®^ PointONE™ filters (filter in both home and school; filter in home only; filter in school only; control group). Water samples and self-reported information on diarrhea were collected at multiple times throughout the study.

**Results:** Self-reported household prevalence of diarrhea decreased from 25.6% to 9.76% from installation to follow-up (at least 7 days, and up to 200 days post-filter installation). These declines were also observed in diarrhea with economic or educational consequences (diarrhea which led to medical treatment and/or missing school or work) with baseline prevalence of 9.64% declining to 1.57%. Decreases in diarrhea prevalence were observed across age groups. There was no evidence of a loss of efficacy of filters up to 200 days post filter installation. Installation of filters in schools was not associated with decreases in diarrhea prevalence in school-aged children or family members. Unfiltered water samples both at schools and homes contained potential waterborne bacterial pathogens, dissolved heavy metals and metals associated with particulates. All dissolved metals were detected at levels below World Health Organization action guidelines.

**Conclusions:** This controlled trial provides strong evidence of the effectiveness of point-of-use, hollow fiber membrane filters at reducing diarrhea from bacterial sources up to 200 days post installation when installed in homes. No statistically significant reduction in diarrhea was found when filters were installed in schools. Further research is needed in order to explore filter efficacy and utilization after 200 days post-installation. Trial registration: ClinicalTrials.gov, NCT03972618. Registered 3 June 2019 - Retrospectively registered, https://clinicaltrials.gov/ct2/show/NCT03972618.
