## Additional File 1 for "Diarrhea prevalence in a randomized, controlled prospective trial of point-of-use water filters in homes and schools in the Dominican Republic"

### Sheet: Table S1
Kit #	Source Type	Days from start	Pre-post filter	Location Type	De-identified Village Name	Microbes of concern present?	Particulate of concern present?	Metals above WHO guideline?	Arsenic	Barium	Cadmium	Chromium	Copper	Nickel	Lead	Selenium	Acinetobacter	Aeromonas	Burkholderia	Campylobacter	Enterobacter	Escherichia/Shigella	Francisella	Helicobacter	Klebsiella	Legionella	Leptospira	Mycobacterium	Pseudomonas	Salmonella	Staphylococcus	Tsukamurella	Vibrio	Yersinia	Concentration (mg/L)	Particulate Level	Particulates of Concern
223	Rain Catchment	73	Pre	Home	A	Yes	No	No	Absent	Absent	Absent	Absent	Present	Absent	Absent	Absent	Present	Absent	Absent	Absent	Absent	Absent	Absent	Absent	Absent	Present	Absent	Absent	Present	Absent	Absent	Absent	Absent	Absent	0.03	None/Low	None
259	Pumped Well	73	Pre	Home	A	Yes	No	No	Absent	Absent	Absent	Absent	Present	Absent	Absent	Absent	Absent	Absent	Absent	Absent	Absent	NA	Absent	Absent	Absent	Present	Absent	Present	NA	Absent	Absent	Absent	Absent	Absent	0.13	None/Low	Fe, Mn, Ti
262	Pumped Well	129	Post	Home	A	Yes	No	No	Absent	Absent	Absent	Absent	Present	Absent	Absent	Absent	Absent	Absent	Absent	Absent	Absent	NA	Absent	Absent	Absent	Present	Absent	Present	Present	Absent	Absent	Absent	Absent	Absent	0.06	None/Low	Fe, Cl, S
226	Purchased Container	73	Pre	School	B	Yes	Yes	No	Absent	Absent	Absent	Absent	Absent	Absent	Absent	Absent	NA	Absent	Absent	Absent	Absent	Absent	Absent	Absent	Absent	Present	Absent	Absent	Absent	Absent	Absent	Absent	Absent	Absent	0.07	None/Low	Fe, Ti, S, Ba, Ce
230	Rooftop Tank Filled with City Water	73	Pre	School	B	Yes	No	No	Absent	Absent	Absent	Absent	Present	Absent	Absent	Absent	NA	Absent	Absent	Absent	Absent	NA	Absent	Absent	Absent	Absent	Absent	Absent	Present	Absent	Present	Absent	Absent	Absent	0.03	None/Low	None
239	City Tap Water	120	Post	School	B	Yes	No	No	Absent	Absent	Absent	Absent	Absent	Absent	Absent	Absent	Absent	Absent	Absent	Absent	Absent	Present	Absent	Absent	Absent	Present	Absent	Absent	Present	Absent	Absent	Absent	Absent	Absent	0.05	None/Low	None
216	City Tap Water	121	Pre	Home	C	Yes	No	No	Absent	Absent	Absent	Absent	Present	Absent	Present	Absent	Present	Present	Absent	Absent	Absent	NA	Absent	Absent	Absent	Present	Absent	Absent	Present	Absent	Absent	Absent	Absent	Absent	0.08	None/Low	None
245	Purchased Container	121	Pre	Home	C	NA	No	No	Absent	Absent	Absent	Absent	Present	Absent	Absent	Absent	NA	NA	NA	NA	NA	NA	NA	NA	NA	NA	NA	NA	NA	NA	NA	NA	NA	NA	0.01	None/Low	Fe, Ce
279	City Tap Water	171	Post	Home	C	Yes	No	No	Absent	Absent	Absent	Absent	Present	Absent	Absent	Absent	NA	Present	Absent	Absent	Absent	NA	Absent	Absent	Absent	Present	Absent	Absent	NA	Absent	Absent	Absent	Absent	Absent	0.67	None/Low	Fe, Mn, Ti, Cl
260	Rain Catchment	15	Pre	Home	D	Yes	No	No	Absent	Absent	Absent	Absent	Present	Absent	Absent	Absent	Absent	Absent	Absent	Absent	Absent	Absent	Absent	Absent	Absent	Present	Absent	Absent	Absent	Absent	Absent	Absent	Absent	Absent	0.07	None/Low	None
295	City Tap Water	0	Pre	Home	D	Yes	No	No	Absent	Absent	Absent	Absent	Present	Absent	Absent	Absent	Present	Absent	Absent	Absent	Absent	Present	Absent	Absent	Absent	Present	Absent	Absent	Present	Absent	Absent	Absent	Absent	Absent	0.09	None/Low	Fe, Ti, Mn, Cl, P
234	Purchased Container	57	Post	Home	D	NA	No	No	Absent	Absent	Absent	Absent	Present	Absent	Absent	Absent	NA	NA	NA	NA	NA	NA	NA	NA	NA	NA	NA	NA	NA	NA	NA	NA	NA	NA	0	None/Low	None
220	Rooftop Tank Filled with City Water	113	Pre	Home	E	Yes	No	No	Absent	Absent	Absent	Absent	Absent	Absent	Absent	Absent	Present	Present	Absent	Absent	Absent	Present	Absent	Absent	Absent	Absent	Absent	Present	Present	Absent	Absent	Absent	Absent	Absent	0.09	None/Low	None
221	Purchased Container	113	Pre	Home	E	NA	No	No	Absent	Absent	Absent	Absent	Absent	Absent	Absent	Absent	NA	NA	NA	NA	NA	NA	NA	NA	NA	NA	NA	NA	NA	NA	NA	NA	NA	NA	0	None/Low	None
293	City Tap Water	170	Post	Home	E	Yes	No	No	Absent	Absent	Absent	Absent	Absent	Absent	Absent	Absent	Present	Present	Absent	Absent	Absent	NA	Absent	Absent	Absent	Present	Absent	Present	Present	Absent	Absent	Absent	Absent	Absent	0.14	None/Low	Fe, Ti
225	City Tap Water	35	Pre	Home	F	Yes	Yes	No	Absent	Absent	Absent	Absent	Present	Absent	Absent	Absent	NA	Present	Absent	Absent	Absent	Absent	Absent	Absent	Absent	Absent	Absent	Absent	Present	Absent	Absent	Absent	Absent	Absent	0.06	None/Low	Fe, Ti, Cl, Mn, Cr
263	Purchased Container	35	Pre	Home	F	Yes	No	No	Absent	Absent	Absent	Absent	Absent	Absent	Absent	Absent	Absent	Absent	Present	Absent	Absent	Absent	Absent	Absent	Absent	Absent	Absent	Present	Present	Absent	Absent	Absent	Absent	Absent	1.87	None/Low	Fe, Cl
224	City Tap Water	162	Post	Home	F	Yes	Yes	No	Absent	Absent	Absent	Absent	Absent	Absent	Absent	Absent	Absent	Absent	Absent	Absent	Absent	Absent	Absent	Absent	Absent	Present	Absent	Present	Present	Absent	Absent	Absent	Absent	Absent	0.18	None/Low	Fe, Ti, Cl, Mn, Ba, Cr
250	City Tap Water	120	Post	Home	F	Yes	No	No	Absent	Absent	Absent	Absent	Present	Absent	Absent	Absent	Absent	Absent	Present	Absent	Absent	NA	Absent	Absent	Absent	Present	Absent	Present	Present	Absent	Absent	Absent	Absent	Absent	0.03	None/Low	None
238	City Tap Water	78	Pre	School	G	Yes	Yes	No	Absent	Absent	Absent	Absent	Present	Absent	Absent	Absent	Absent	Absent	Absent	Absent	Absent	Absent	Absent	Absent	Absent	Absent	Absent	Present	Present	Absent	Absent	Absent	Absent	Absent	0.97	None/Low	Fe, Mn, Ti, Cl, Ba, Ce
254	Water Purification Plant	78	Pre	School	G	Yes	No	No	Absent	Absent	Absent	Absent	Present	Absent	Absent	Absent	Absent	Absent	Absent	Absent	Absent	NA	Absent	Absent	Absent	Present	Absent	Present	Present	Absent	Absent	Absent	Absent	Absent	0.36	None/Low	Fe, Cl
243	Water Purification Plant	158	Post	School	G	Yes	No	No	Absent	Absent	Absent	Absent	Present	Absent	Absent	Absent	Absent	Absent	Absent	Absent	Absent	Present	Absent	Absent	Absent	Absent	Absent	Present	Absent	Absent	Present	Absent	Absent	Absent	0.41	None/Low	Fe
219	Purchased Container	0	Pre	School	H	Yes	No	No	Absent	Absent	Absent	Absent	Absent	Absent	Absent	Absent	Present	Absent	Present	Absent	Absent	Present	Absent	Absent	Absent	Absent	Absent	Absent	Present	Absent	Present	Absent	Absent	Absent	0.01	None/Low	None
233	City Tap Water	0	Pre	School	H	Yes	No	No	Absent	Absent	Absent	Absent	Present	Absent	Absent	Absent	Absent	Absent	Absent	Absent	Absent	Absent	Absent	Absent	Absent	Absent	Absent	Absent	Absent	Absent	Absent	Absent	Absent	Absent	0.15	None/Low	None
251	Rooftop Tank Filled with City Water	84	Post	School	H	Yes	No	No	Absent	Absent	Absent	Absent	Present	Absent	Absent	Absent	NA	Absent	Absent	Absent	Absent	Absent	Absent	Absent	Absent	Present	Absent	Absent	Present	Absent	Absent	Absent	Absent	Absent	0.15	None/Low	Fe
235	Purchased Container	65	Pre	School	I	Yes	No	No	Absent	Absent	Absent	Absent	Present	Absent	Absent	Absent	Present	Absent	Absent	Absent	Absent	Absent	Absent	Absent	Absent	Absent	Absent	Absent	Present	Absent	Absent	Absent	Absent	Absent	0.01	None/Low	None
253	City Tap Water	65	Pre	School	I	Yes	No	No	Absent	Absent	Absent	Absent	Absent	Absent	Absent	Absent	Absent	Absent	Absent	Absent	Absent	Present	Absent	Absent	Absent	Absent	Absent	Absent	Present	Absent	Absent	Absent	Absent	Absent	0.04	None/Low	None
249	City Tap Water	82	Post	Home	I	Yes	No	No	Absent	Absent	Absent	Absent	Present	Absent	Absent	Absent	Absent	Absent	Absent	Absent	Absent	NA	Absent	Absent	Absent	Absent	Absent	Present	Present	Absent	Absent	Absent	Absent	Absent	0.01	None/Low	None
282	City Tap Water	183	Post	Home	I	Yes	No	No	Absent	Absent	Absent	Absent	Present	Absent	Absent	Absent	Present	Absent	Absent	Absent	Absent	Present	Absent	Absent	Absent	Present	Absent	Absent	Present	Absent	Absent	Absent	Absent	Absent	0.53	None/Low	Fe, Ce
283	Rooftop Tank Filled with City Water	182	Post	School	I	Yes	No	No	Absent	Absent	Absent	Absent	Present	Absent	Absent	Absent	Absent	Absent	Absent	Absent	Absent	Absent	Absent	Absent	Absent	Present	Absent	Present	Present	Absent	Absent	Absent	Absent	Absent	0.04	None/Low	None
287	City Tap Water	182	Post	School	I	Yes	No	No	Absent	Absent	Absent	Absent	Absent	Absent	Absent	Absent	Absent	Absent	Absent	Absent	Absent	Present	Absent	Absent	Absent	Absent	Absent	Present	Present	Absent	Present	Absent	Absent	Absent	0.12	None/Low	None
292	Rooftop Tank Filled with City Water	182	Post	Home	I	Yes	No	No	Absent	Absent	Absent	Absent	Present	Absent	Present	Absent	Present	Absent	Absent	Absent	Absent	NA	Absent	Absent	Absent	Absent	Absent	Absent	Present	Absent	Absent	Absent	Absent	Absent	0	None/Low	None
236	Pumped Well	14	Pre	School	J	Yes	No	No	Absent	Absent	Absent	Absent	Present	Absent	Absent	Absent	Absent	Present	Absent	Absent	Absent	NA	Absent	Absent	Absent	Present	Absent	Present	Present	Absent	Absent	Absent	Absent	Absent	0.22	None/Low	Fe, Mn, P, S
264	Pumped Well	77	Post	School	J	Yes	No	No	Absent	Absent	Absent	Absent	Absent	Absent	Absent	Absent	Absent	Present	Absent	Absent	Absent	Absent	Absent	Absent	Absent	Present	Absent	Present	Present	Absent	Absent	Absent	Absent	Absent	0.04	None/Low	Fe, Mn, Cl, P
215	City Tap Water	38	Pre	Home	K	Yes	No	No	Absent	Absent	Absent	Absent	Present	Absent	Absent	Present	NA	Absent	Absent	Absent	Absent	Absent	Absent	Absent	Absent	Present	Absent	Present	Present	Absent	Absent	Absent	Absent	Absent	0.02	None/Low	Fe, Ti, Cl, Zr
242	Purchased Container	16	Pre	Unknown	K	Yes	No	No	Absent	Absent	Absent	Absent	Present	Absent	Absent	Absent	Present	Absent	Absent	Absent	Absent	Present	Absent	Absent	Absent	Absent	Absent	Absent	Present	Absent	Present	Absent	Absent	Absent	0.02	None/Low	None
252	Purchased Container	39	Pre	Home	K	Yes	No	No	Absent	Absent	Absent	Absent	Absent	Absent	Absent	Absent	Present	Absent	Absent	Absent	Absent	Present	Absent	Absent	Absent	Present	Absent	Absent	NA	Absent	Absent	Absent	Absent	Absent	0.01	None/Low	None
222	Purchased Container	85	Post	Home	K	Yes	No	No	Absent	Absent	Absent	Absent	Absent	Absent	Absent	Absent	Present	Absent	Absent	Absent	Absent	Present	Absent	Absent	Absent	Present	Absent	Absent	Present	Absent	Absent	Absent	Absent	Absent	0	None/Low	None
231	Pumped Well	122	Pre	Home	L	Yes	No	No	Absent	Absent	Absent	Absent	Absent	Absent	Present	Absent	Absent	Absent	Absent	Absent	Absent	Absent	Absent	Absent	Absent	Present	Absent	NA	Absent	Absent	Absent	Absent	Absent	Absent	0.03	None/Low	None
248	Purchased Container	123	Pre	Home	L	Yes	No	No	Absent	Absent	Absent	Absent	Absent	Absent	Absent	Absent	NA	Absent	Absent	Absent	Absent	NA	Absent	Absent	Absent	Present	Absent	Absent	NA	Absent	Absent	Absent	Absent	Absent	0.05	None/Low	None
232	Pumped Well	176	Post	Home	L	Yes	No	No	Absent	Absent	Absent	Absent	Present	Absent	Absent	Absent	Absent	Absent	Absent	Absent	Absent	NA	Absent	Absent	Absent	Present	Absent	Absent	Present	Absent	Absent	Absent	Absent	Absent	0.01	None/Low	None
217	Purchased Container	0	Pre	School	M	Yes	No	No	Absent	Absent	Absent	Absent	Present	Absent	Absent	Present	Present	Absent	Absent	Absent	Absent	Present	Absent	Absent	Absent	Absent	Absent	Absent	Present	Absent	Absent	Absent	Absent	Absent	0.01	None/Low	None
218	Untreated Tap Water	0	Pre	Home	M	Yes	No	No	Absent	Absent	Absent	Absent	Present	Absent	Absent	Absent	Present	Absent	Absent	Absent	Absent	Absent	Absent	Absent	Absent	Present	Absent	Absent	Present	Absent	Absent	Absent	Absent	Absent	0.01	None/Low	None
246	Purchased Container	59	Pre	School	M	Yes	No	No	Absent	Absent	Absent	Absent	Present	Absent	Absent	Absent	Present	Absent	Absent	Absent	Absent	NA	Absent	Absent	Absent	Present	Absent	Absent	Present	Absent	Absent	Absent	Absent	Absent	0.03	None/Low	Ce, Cl, P
255	City Water Filled by Underground Cistern	57	Pre	School	M	Yes	Yes	No	Absent	Absent	Absent	Absent	Absent	Absent	Absent	Absent	Absent	Absent	Absent	Absent	Absent	NA	Absent	Absent	Absent	Present	Absent	Present	Present	Absent	Absent	Absent	Absent	Absent	0.07	None/Low	Fe, Ba, Ce, Cl
229	Rooftop Tank Filled with City Water	119	Post	School	M	Yes	No	No	Absent	Absent	Absent	Absent	Present	Absent	Absent	Absent	Present	Present	Absent	Absent	Absent	Present	Absent	Absent	Absent	Present	Absent	Present	Present	Absent	Present	Absent	Absent	Absent	0.06	None/Low	Fe, Ti, Cl, Ce
237	City Water Filled by Underground Cistern	77	Pre	School	N	Yes	No	No	Absent	Absent	Absent	Absent	Present	Absent	Absent	Absent	Present	Absent	Absent	Absent	Absent	Absent	Absent	Absent	Absent	Present	Absent	Absent	Present	Absent	Absent	Absent	Absent	Absent	0.05	None/Low	None
241	Purchased Container	79	Pre	School	N	NA	No	No	Absent	Absent	Absent	Absent	Absent	Absent	Absent	Absent	NA	NA	NA	NA	NA	NA	NA	NA	NA	NA	NA	NA	NA	NA	NA	NA	NA	NA	0.01	None/Low	None
244	City Water Filled by Underground Cistern	136	Post	School	N	Yes	No	No	Absent	Absent	Absent	Absent	Absent	Absent	Absent	Absent	NA	Absent	Absent	Absent	Absent	NA	Absent	Absent	Absent	Present	Absent	NA	NA	Absent	Absent	Absent	Absent	Absent	0.02	None/Low	None
228	City Tap Water	15	Pre	School	O	Yes	No	No	Absent	Absent	Absent	Absent	Present	Absent	Absent	Absent	Absent	Absent	Absent	Absent	Absent	Present	Absent	Absent	Absent	Absent	Absent	Present	Present	Absent	Absent	Absent	Absent	Absent	0.77	None/Low	Fe, Ti
240	Purchased Container	17	Pre	School	O	Yes	No	No	Absent	Absent	Absent	Absent	Present	Absent	Present	Absent	Absent	Absent	Absent	Absent	Absent	NA	Absent	Absent	Absent	Absent	Absent	Absent	NA	Absent	Present	Absent	Absent	Absent	0	None/Low	None
247	City Tap Water	30	Post	Home	O	NA	No	No	Absent	Absent	Absent	Absent	Present	Absent	Absent	Absent	NA	NA	NA	NA	NA	NA	NA	NA	NA	NA	NA	NA	NA	NA	NA	NA	NA	NA	2.54	None/Low	Fe, Ti
277	City Tap Water	186	Post	School	O	Yes	No	No	Absent	Absent	Absent	Absent	Present	Absent	Absent	Absent	Absent	Absent	Absent	Absent	Absent	Absent	Absent	Absent	Absent	Absent	Absent	Present	Present	Absent	Absent	Absent	Absent	Absent	0.27	None/Low	None
227	Rooftop Tank Filled with City Water	64	Pre	Home	P	Yes	No	No	Absent	Absent	Absent	Absent	Absent	Absent	Absent	Absent	Present	Present	Absent	Absent	Absent	Present	Absent	Absent	Absent	Present	Absent	Absent	Present	Absent	Absent	Absent	Absent	Present	0.19	None/Low	Fe, Ti
261	City Tap Water	64	Pre	Home	P	Yes	No	No	Absent	Absent	Absent	Absent	Present	Absent	Absent	Absent	Present	Absent	Absent	Absent	Absent	Present	Absent	Absent	Absent	Present	Absent	Absent	Present	Absent	Absent	Absent	Absent	Absent	0.07	None/Low	None
284	Rooftop Tank Filled with City Water	120	Post	Home	P	Yes	No	No	Absent	Absent	Absent	Absent	Present	Absent	Absent	Absent	Present	Absent	Absent	Absent	Absent	Absent	Absent	Absent	Absent	Absent	Absent	Absent	Present	Absent	NA	Absent	Absent	Absent	0.09	None/Low	Fe, Cl, Zr
